# Quantifying the global burden of lead exposure from dietary lead intake

**DOI:** 10.64898/2026.07.20.26358457

**Authors:** Chris Kinally, Howard Hu, Richard Fuller

## Abstract

**Background:** Lead exposure is estimated to cause approximately 3.5 million premature deaths a year, yet the key ongoing sources of lead exposure are unclear.

**Methods:** We estimated the contribution of dietary lead intake to global blood lead levels (BLLs) for 7-year-old children and 22-year-old adults by applying the All-Ages Lead Model (AALM) to calculate blood lead levels (BLLs) based on 25 total diet studies (TDS) that quantify dietary lead intake across 46 countries.

**Results:** For children, the population-weighted average dietary lead intake in low- and middle-income countries (LMICs) (32.0 μg/day) was found to be more than three times higher than in high-income countries (HICs) (9.3 μg/day), and more than 10 times higher than the FDA’s reference level for children (2.2 μg/day). The average impact on BLLs for children is estimated to be near 29 μg/L in LMICs and near 12 μg/L in HICs. Averaged across the TDS data, vegetables (27%) and cereals (24%) were found to contribute the most to dietary lead.

**Conclusions:** While there are limitations associated with biokinetic modelling and the TDS data from LMICs, these results suggest that the contribution of dietary lead intake to global lead exposure is in the region of 40 to 50%, suggesting, in turn, that dietary lead intake is likely a major global driver of lead poisoning. Lead absorbed from the environment into food crops is expected to be the key driver of dietary lead. Current regulatory levels for maximum lead concentrations in foods (0.05-0.3 mg/kg) are out-of-date and may imply a dietary lead intake of 200 μg/day, far higher than the FDA reference level (2.2 μg/day). Collecting representative TDS data in high lead burden countries should be a priority. Further research is also recommended on upstream lead sources and pathways of lead uptake in plants, driving global food contamination.

This manuscript is a preprint and has not undergone peer review. It may be revised following review.

**Highlights:**

- Dietary lead intake is likely a major driver of global lead exposure
- Food contamination is largely driven by environmental pollution
- International reference levels for lead levels in food are out-of-date
- Levels in HICs show interventions to reduce dietary lead intake are possible
- Research is needed to aid interventions to reduce lead contamination in food crops
