## Appendix for "Quantifying the global burden of lead exposure from dietary lead intake"

### Sheet: TDS studies
	year	Full reference	Study reference	Country	Scope	Age groups	contributions from cookware?	contributions from water	adulterated spices?	dietary lead intake ug/day/kgbw	subnational	LMIC	World Bank Region	Analytical technique	Limit of detection	Non-detect handling
	2025		Malaysia (Surawi et al., 2025)	Malaysia	National; 102 food items across 12 groups, food list developed from Malaysian Food Consumption Survey 2014 to cover ≥90% of total food intake per WHO harmonised TDS approach; split into National Food (processed/imported, sampled at 1 central point – Putrajaya, 6 brands each) and Regional Food (raw/unprocessed, sampled at 18 points across 6 regions – North/Central/South/East/Sabah/Sarawak, 3 sampl…	Adults 18–59 y only (MANS 2014 consumption data per SOP §2.2); no child or elderly stratification; reference body weight not specified in SOP	No – prepared in lab per SOP; stainless steel / Teflon / glass only, ceramic and enamelware explicitly avoided to prevent Pb/Cd leaching; utensils reserved for TDS	beverages included, but does not specify if this incliudes tap water. Removed all beverages	spices not included	Adult (>18 y/o): 2.27 without bevereages	no	yes	East Asia	Sample preparation per MOH FSQD SOP TDS 2019: samples prepared as consumed (wash in distilled water, boil/blanch/dry-fry per food-specific protocol in Appendix 2/TDS03), homogenised in food processor (high-density plastic with stainless-steel blades) or glass blender, composited as individual-food composites; sample containers for heavy-metal analysis soaked overnight in 10% HNO3 then rinsed with…	Not tabulated in SOP; SOP requires LOD to be verified before TDS implementation and, for analytes without reference health standard, the method should achieve lowest possible LOD; method acceptability (LOD, LOQ, repeatability, reproducibility, recovery) decided by the TDS Committee – specific values not given in SOP	Per SOP §4.3: results ≥ LOD reported as exact value; results < LOD reported as "Not Detected (ND)" with the actual LOD specified; bounding approach for exposure (LB/UB) not prescribed in SOP – applied downstream by Risk Assessment Section (Secretariat) during exposure-assessment calculation
	2025		EU (Gergelová et al., 2025)	EU-27 (plus Norway, Iceland)	National (supra-national); EFSA comprehensive database, 27 EU MS	1–2, 3–9, 10–17, 18–64 y; plus elderly	No. Prepared in lab in HIC.	water subtracted	included, no sign of adulteration	Mean UB+LB minus 6% from water 1-2y/o: 0.90 3-9y/o: 0.76 10-17y/o: 0.41 18-64y/o: 0.31	no	no	Europe	Primarily ICP-MS and GFAAS per EFSA TDS guidelines (varies by Member State laboratory)	Varies by Member State; lower-bound and upper-bound estimates both reported	EFSA standard: LB (ND=0), MB (ND=½LOD), UB (ND=LOD); mean of LB and UB used here
	2024		Cuba (González-Pérez de Medina et al., 2024)	Cuba	National; 3 regions (West, Centre, East); multi-stage cluster; 50% of municipalities; urban + rural	Adults 18–91 y (mean bw 82.8 kg); no child-specific intake reported	can’t rule out. prepared as consumed, preparation method not specified	not included	spices not included	118.5 µg/day; aprox: 1.975 Assumed same for children	no	yes	Latin America & Caribbean	Dry mineralisation (AOAC 999.11/985.35); muffle 450 °C, 12 h; ICP-OES	MDL: Pb 0.34 ng/g (IDL × DF / sample weight)	Non-detects set to zero in EDI calculation
	2022		Japan (Watanabe et al. 2022)	Japan	National; 14 food groups × 8 regions × 6 years (2013–2018); 672 composite samples	General population ≥1 year (all ages combined); mean body weight assumed 50 kg	No. Prepared in lab in HIC.	Water <2% of intake	spices not included	adult: 0.17	no	no	East Asia	Microwave acid digestion (HNO3 + H2O2); ICP-MS for 14 elements	LODs (µg/g): Pb 0.0024 LOQs not tabulated (LODs = 3×SD of operation blank)	Lower bound (ND=0) and upper bound (ND=LOD/2) both calculated; robust means/SDs via ISO 13528 Algorithm A
	2022		China (Zhao et al., 2022)	China	National; 6th China TDS 2016–2019; 24 provinces/PLADs; 12 food categories	Adult males only (standard Chinese reference body weight)	Can’t rule out. not specified. Preparation method and cookware not described in the paper.	Beverages and water combined contribute 9.8% of national mean dietary Pb intake (low Pb concentration 1.9 µg/kg but large consumption volume). 10% subtracted from intake (0.318 → 0.29 µg/kg bw/day) to approximate water-only contribution.	spices not included	Adult male: 0.318, minus 10% from water: 0.29	no	yes	East Asia	ICP-MS	LOD: Pb 0.08 µg/kg	Values below LOD processed using WHO-recommended methods; point estimate method for intake
	2021		Brazil (Vasconcelos Neto et al., 2021)	Brazil	National; systematic review and meta-analysis of 77 primary studies, 8,466 food samples, 1989–2017; retail market + environmental sampling (slaughterhouses, fishing sites, farms); 12 food categories	Not applicable — study reports food-level Pb concentrations; Kinally analysis applied national adult consumption (urban M+F averaged) to derive 1.53 µg/kg bw/day (lower-bound estimate)	can’t rule out. Not assessed; samples from GEMS/Food regulatory surveillance and published meta-analysis. Aluminium cookware noted in literature as a potential Brazilian Pb source but not investigated in this paper.	Drinking water excluded (GEMS/Food data submitted "did not include water consumption"). Beverage category contributes 0.37–0.42 µg/kg bw/day (wine, beer, coffee, tea, herbs for infusion, cachaça, soda, fruit juices) — second-largest contributor after vegetables.	Spices and culinary herbs included within vegetable and vegetable products category. No adulteration check performed; mean Pb in vegetables ~0.19 mg/kg (well below typical adulteration thresholds). Note: analytical methods for culinary herbs failed Codex performance criteria (LOQ pass rate 55.5%).	1.53 lower bound estimate average for urban male and female	no	yes	Latin America & Caribbean	Meta-analysis of primary studies — techniques vary: most commonly ICP-OES and GF-AAS (44% of studies); others include ICP-MS, AAS, FAAS, ETAAS, TS-FF-FS-AAS, HPLC-ICP-MS	Varies by primary study: overall range LOD 7.2×10⁻⁹ to 4.7 mg/kg; LOQ 0.0003 to 0.9597 mg/kg. 77% of studies reported at least one limit; 23% reported neither	LOD used as deviation when results reported as zero; negative values in 95% CI set to zero (treated as left-censored below method limits); random-effects meta-analysis model
	2020		Nigeria (Ingenbleek et al., 2020)	Nigeria	Sub-national; Lagos and Kano study centres; 4,020 food samples across Benin, Cameroon, Mali, Nigeria (~90% of diet by weight); 84 core foods; 335 pooled composite samples (12 subsamples each); rainy (Oct 2017) and dry (Nov 2018) seasons; consumption from household budget surveys	Adult male equivalents from 7,291 households (Lagos 301; Kano 765); not designed for children (JECFA assumes children 2–3× adult intake per kg bw)	can’t rule out. prepared as consumed, preparation method not specified	Drinking water not separately addressed in the exposure assessment	Spices not separately reported. No adulteration testing performed; Codex-style spice adulteration not investigated.	Averaged from Lagos region and Kano region: 0.96	yes	yes	Sub-Saharan Africa	Mass spectrometry-based methods across 4 accredited laboratories; 872 analytes screened (470 pesticides, 295 mycotoxins, 30 metals/trace elements, 20 PAHs, 57 POPs)	Laboratories with lowest available analytical limits selected to minimise censored data; specific LOD/LOQ values not tabulated in this paper (reported in upstream publications 19–23)	Lower-bound (ND=0, <LOQ=0) and upper-bound (ND=LOD, <LOQ=LOQ); upper-bound used as default (conservative, low LB–UB gap due to sensitive methods)
	2020		Mali (Ingenbleek et al., 2020)	Mali	Sub-national; Bamako and Sikasso study centres; 4,020 food samples across Benin, Cameroon, Mali, Nigeria (~90% of diet by weight); 84 core foods; 335 pooled composite samples (12 subsamples each); rainy (Oct 2017) and dry (Nov 2018) seasons	Adult male equivalents from 7,291 households (Bamako 1,318; Sikasso 1,015); not designed for children	can’t rule out. prepared as consumed, preparation method not specified	Drinking water not separately addressed in the exposure assessment.	Spices not separately reported. No adulteration testing performed.	Averaged from Bamako region and Sikasso region: 0.29	yes	yes	Sub-Saharan Africa	Mass spectrometry-based methods across 4 accredited laboratories; 872 analytes screened (470 pesticides, 295 mycotoxins, 30 metals/trace elements, 20 PAHs, 57 POPs)	Laboratories with lowest available analytical limits selected to minimise censored data; specific LOD/LOQ values not tabulated in this paper	Lower-bound (ND=0, <LOQ=0) and upper-bound (ND=LOD, <LOQ=LOQ); upper-bound used as default
	2020		Italy (Malavolti et al., 2020)	Italy	Sub-national; Emilia-Romagna region (provinces of Modena and Reggio Emilia), Northern Italy; adult population-based sample	Adults 719 individuals (319 men, 400 women); validated EPIC food frequency questionnaire covering 188 food items	No. Prepared in lab in HIC.	Drinking water explicitly excluded from main intake estimate.	Herbs and spices included within vegetables category and had higher Pb concentrations than other vegetables (attributed to lower water content). No adulteration check performed; HIC context with EU regulation of Pb in food.	0.155	yes	no	Europe	Microwave digestion (5 mL HNO₃ + 5 mL H₂O, Discover SP-D CEM); ICP-MS; duplicate analyses in quartz containers; plastic/stainless steel utensils to avoid cross-contamination	LOD 0.003 µg/kg; LOQ 0.012 µg/kg (wet weight)	Not explicitly stated; detection rate very high (most food categories 0–10% <LOD); <LOD values appear to be included at observed values in descriptive statistics
	2020		Iran (Heshmati et al., 2020)	Iran	Sub-national; Hamadan Province, western Iran; 400 samples across 8 food types (potato, onion, tomato, lettuce, leek, carrot, wheat, rice); local markets 2017–2018; fruits/vegetables and cereals only (not a full TDS)	Adults, 70 kg reference body weight	No; raw food.	Not included; drinking water not sampled.	spices not included	1.116 only from wheat rice and vegetables	yes	yes	Middle East & North Africa	Microwave-assisted acid digestion (HNO3 + H2O2); graphite furnace AAS; wavelengths 217 nm (Pb), 228.8 nm (Cd); recovery 95–107%, RSD <2%	LOD: Pb 0.35 µg/kg	Not explicitly stated; mean concentrations reported (values <LOD flagged in range only)
	2020		Cameroon (Ingenbleek et al., 2020)	Cameroon	Sub-national; Douala (Littoral) and North Region study centres; 4,020 food samples across Benin, Cameroon, Mali, Nigeria (~90% of diet by weight); 84 core foods; 335 pooled composite samples (12 subsamples each); rainy (Oct 2017) and dry (Nov 2018) seasons	Adult male equivalents from 7,291 households (Douala 890; North Region 508); not designed for children	can’t rule out. prepared as consumed, preparation method not specified	Drinking water not separately addressed in the exposure assessment.	Spices not separately reported. No adulteration testing performed.	Averaged from Duala region and North Region: 0.31	yes	yes	Sub-Saharan Africa	Mass spectrometry-based methods across 4 accredited laboratories (Laberca-Oniris, Inovalys, Anses in France; BOKU in Austria); 872 analytes screened (470 pesticides, 295 mycotoxins, 30 metals/trace elements, 20 PAHs, 57 POPs)	Laboratories with lowest available analytical limits selected to minimise censored data; specific LOD/LOQ values not tabulated in this paper	Lower-bound (ND=0, <LOQ=0) and upper-bound (ND=LOD, <LOQ=LOQ); upper-bound used as default
	2020		Benin (Ingenbleek et al., 2020)	Benin	Sub-national; Littoral and Borgou study centres; 4,020 food samples across Benin, Cameroon, Mali, Nigeria (~90% of diet by weight); 84 core foods; 335 pooled composite samples (12 subsamples each); rainy (Oct 2017) and dry (Nov 2018) seasons	Adult male equivalents from 7,291 households (Littoral 1,490; Borgou 1,004); not designed for children	can’t rule out. prepared as consumed, preparation method not specified	Drinking water not separately addressed in the exposure assessment.	Spices not separately reported. No adulteration testing performed.	Averaged from Littoral region and Borgou region: 0.4	yes	yes	Sub-Saharan Africa	Mass spectrometry-based methods across 4 accredited laboratories (Laberca-Oniris, Inovalys, Anses in France; BOKU in Austria); 872 analytes screened (470 pesticides, 295 mycotoxins, 30 metals/trace elements, 20 PAHs, 57 POPs)	Laboratories with lowest available analytical limits selected to minimise censored data; specific LOD/LOQ values not tabulated in this paper	Lower-bound (ND=0, <LOQ=0) and upper-bound (ND=LOD, <LOQ=LOQ); upper-bound used as default
	2019		US (Spungen, 2019)	United States	National; FDA Total Diet Study 2014–16; 11 market baskets across 4 US regions (west, north central, south, northeast); 3 cities per region composited per basket	Children 1–6 y (n=3,103); sub-groups 1–3 y (n=1,717) and 4–6 y (n=1,386); WWEIA/NHANES 24-h recalls (2009–10, 2011–12, 2013–14)	No. Prepared in lab in HIC.	Not tap water, bottled water – but negligible conbtribution	spices not included	Mean LB&UB 1-3 y/o: 0.155 4-6 y/o: 0.115 (assumed 4-7)	no	no	North America	Microwave digestion followed by ICP-MS (replaced AAS in 2014 as part of TDS modernisation)	Pb: LOD 0.05–4.0 µg/kg, LOQ 0.4–38 µg/kg (varies by food matrix)	Three substitution scenarios reported: lower bound (ND=0), upper bound (ND=LOD), and EPA hybrid approach (ND=0 if no history of detections 2009–16, else ND=½LOD). Kinally analysis used mean of LB and UB
	2019		Argentina (Rossi et al., 2019)	Argentina	Sub-national; NW Argentina (Jujuy + Tucumán), highlands + lowlands; schoolchildren	Children 6–12 y (mean bw 35 kg)	can’t rule out. prepared as consumed, preparation method not specified	Water below LOD	spices not included	child (6-12y/o): 0.6	yes	yes	Latin America & Caribbean	Microwave digestion (HNO₃ + H₂O₂); GFAAS (STPGFAA); CRMs used for recovery 90–110%	Pb 4–12 µg/kg (LOQ = 3×LOD)	Substitution method — both LB (ND=0) and UB (ND=LOD) reported
	2018		New Zealand (Pearson et al., 2018)	New Zealand	National; 2016 New Zealand TDS, Ministry for Primary Industries; 132 food types × 8 samples = 1,056 composite samples; 72 national foods sampled in Christchurch over 6 weeks in 2 periods (April/May 2016, Oct–Dec 2016) with 4 leading brands per period; 60 regional foods sampled from retail outlets in Auckland, Christchurch, Napier and Dunedin; foods prepared to "table ready" state; distilled water…	10 age–sex cohorts with average body weights (kg): adult females ≥25 y (73.3), adult females Pacific Island ≥15 y (88.1), adult males ≥25 y (86.7), adult males Pacific Island ≥15 y (98.1), young adult males 19–24 y (79.5), teenage boys 11–14 y (54), teenage girls 11–14 y (54), children 5–6 y (23), toddlers 1–3 y (13), infants 6–12 months (9)	No. Prepared in lab in HIC.	Tap water and bottled water both included as sampled foods; tap water Pb detected in 7/8 samples (mean 0.0002 mg/kg, max 0.0003 mg/kg); bottled water <LOR; water contribution to total Pb intake negligible	Spices not included as a food group	Child (1-3): 1.44 per week child(5-6): 1.13 per week (assumed 4-6) teenagers (11-14 M&F averaged): 0.62 per week (assumed 7-14) young adult (19-24): 0.61 per week (assumed 15-24) adult (>25 M&F av): 0.54 per week	no	no	Pacific	Acid digestion (HNO3) for most elements; ICP-MS for Pb	LOR for Pb (mg/kg) varies by food matrix: water 0.0001; beverages 0.001; fruit/vegetables 0.002; high-carbohydrate foods 0.01; high-fat foods 0.01.	Three substitution scenarios reported: lower bound (ND=0), mid-bound (ND=½LOR), and upper bound (ND=LOR); mid-bound mean concentrations used for trend comparisons and primary exposure estimates
	2016		Ireland (FSAI, 2016)	Ireland	National; FSAI 2012–2014 TDS; 141 composite food samples comprising 1,043 sub-samples (typically 5 sub-samples per foodstuff); sampling in autumn 2012; food purchased mainly from major retailers in Dublin; tap water sourced from a variety of private households on public supply; foods prepared to as-consumed state before analysis; consumption data from National Adult Nutrition Survey (NANS 2008–20…	Adults ≥18 y (NANS 2008–2010, n=1,500); children 5–12 y (NCFS 2003–2004, n=594); mean and 97.5th percentile consumers; exposures expressed on whole-diet and body-weight-adjusted (µg/kg bw/day) basis	No. Prepared in lab in HIC.	Tap water sampled from a variety of private households on the public water supply; Pb below LOD in all samples.	Herbs and Spices included as a food category; contributed 6% of adult Pb intake and 1% of child Pb intake; no evidence of adulteration discussed	Mean UB&LB 5-12y/o: 0.105 (assumed 1-12) >12y/o: 0.08	no	no	Europe	ICP-MS for all metals (Al, Pb, Cd, total Hg, total As, inorganic As, Sn, Cr, Se); accredited methods (ISO 17025) per Annex II of the report	Typical LOD / LOQ (ppb = µg/kg): Pb 5 / 17	Lower bound (<LOD = 0) and upper bound (<LOD = LOD) scenarios reported; values above LOD taken as measured; UB reflects worst-case exposure, LB reflects best-case
	2014		Germany (Schneider et al., 2014)	Germany	National; LExUKon project; consumption from National Food Consumption Study II (NVS II, 2005–2006, n=15,371 dietary history); 545 individual food items in 10 main groups; occurrence data 2000–2009	Adults 14–80 y (n=15,371); subgroups: females (n=7,758), males (n=7,613); age bands 14–18, 19–24, 25–34, 35–50, 51–64, 65–80 y; vegetarians (n=231); pregnant women (n=82)	No. Prepared in lab in HIC.	Drinking wate included. Table 3: drinking water contributes 6.47 ng/kg bw/day	spices not included	average consumer 0.52 minus 0.006 ug/kgbw/day from water = 0.514	no	no	Europe	Compilation of occurrence data from German Food Monitoring Programme (GFMP), other European authority programmes (e.g. UK TDS, French CALIPSO), and published literature; analytical method varies by source — primarily ICP-MS/AAS per GFMP standards	LOD/LOQ vary by source; data inclusion criteria: recovery 80–120%, values <LOQ comprising <10% of dataset (or LOD very low, e.g. drinking water 0.1 µg/L)	Standard calculation set values <LOQ or <LOD at 0.5×LOQ or 0.5×LOD; lower bound (ND=0) and upper bound (ND=LOQ/LOD) sensitivity analyses performed
	2014		Yaoundé, Cameroon (Gimou et al. 2014)	Cameroon	Sub-national; Yaoundé, Cameroon; 1,773 individual food samples pooled into 64 composites (96.5% of diet); sampling 2006 and 2010; consumption from ECAM II household budget survey (n=557 households)	Adult-equivalents derived from household food consumption data; 60 kg reference body weight	No, Food prepared in lab in accordance with ISO standards.	removed all beverages	32% from Condiments, salt and flavouring - contamination suspected from air drying on street exposed to dust	0.569	yes	yes	Sub-Saharan Africa	Closed-vessel microwave digestion ( HNO3 67%); ICP-MS; COFRAC-accredited multi-element method (Millour et al. 2011); participation in CSL-FAPAS, EU-RL-HM, IRMM proficiency tests	LOQ (mg/kg edible portion, fresh wt): Pb 0.005; calculated per NF EN 13804 and verified per XP T90-210	Per EFSA/FAO/WHO 2011: lower bound (ND=0, <LOQ=LOD) and upper bound (ND=LOD, <LOQ=LOQ); UB reported for Pb and Cd (LB and UB close); 14% of samples <LOD for Pb and Cd; 27% <LOQ for Pb, 17% for Cd
	2014		Bangladesh (Islam et al., 2014)	Bangladesh	Sub-national; Bogra City urban area; samples from agricultural fields, dairy/poultry farms, Korotoa River, and markets; Feb–Mar 2012 and Aug–Sept 2013	Adults (body weight 60 kg) and children (body weight 16 kg); consumption rates from HIES 2011 (Household Income and Expenditure Survey), 7 food groups	No: raw food, specifies no contact with metal	not included	spices not included	children (assumed 1-7 y/o): 7.00 Adults (assumed >7 y/o): 3.08	yes	yes	South Asia	Microwave digestion with 5 mL HNO₃ (69%) + 2 mL H₂O₂ (30%); ICP-MS; 0.3 g sample weight; filtered through 0.45 µm PTFE syringe filter	Not explicitly tabulated in paper. Quality control via CRMs INCT-CF-3 (corn flour) and DORM-2 (dogfish muscle): Pb recoveries 98% and 105%; RSD <5% on tuning solution; RSD <20% on CRMs	Not specified; no ND values reported — all food groups show detectable Pb (mean 0.057–0.714 mg/kg fw); reporting suggests censoring not a major issue given high contamination levels
	2012		France (Arnich et al. 2012)	France	National; 2nd French TDS 2007–2009; all administrative regions of mainland France; 1,319 food samples prepared as consumed; 41 food groups; ~90% of the whole diet	Adults 18–79 y (n=1,918) and children 3–17 y (n=1,444) from INCA2 survey; women of childbearing age 18–45 y separately for MeHg	No. Prepared in lab in HIC.	water subtracted	spices not included	3-17 y/o: 0.24 (0.03 subtracted for water, assumed 1-17 y/o) 17-20 y/o: 0.18 (0.02 subtracted for water)	no	no	Europe	Microwave digestion per NF EN 13805 (2002); ICP-MS; multi-element method (Millour et al. 2011)	LOD = ½ LOQ; LOQs calculated per NF EN 13804 and verified experimentally (per-element values tabulated; e.g., Pb LOQ ~5 µg/kg in cereals)	Lower bound (LB: ND=0, <LOQ=LOD) and upper bound (UB: ND=LOD, <LOQ=LOQ); when censoring ≥60%, middle bound also used (ND=LOD/2, <LOQ=LOQ/2)
	2010		UK (Rose et al. 2010)	United Kingdom	National; 2006 UK TDS; 24 randomly selected UK towns; 119 food categories combined into 20 composite food groups; consumption from Defra Expenditure and Food Survey and NDNS (Henderson 2002; Gregory 1990)	Adults 16–64 y, toddlers 1.5–4.5 y, young people 4–18 y, elderly >64 y (free-living and institutional), and self-described vegetarians (some consuming fish); mean and 97.5th percentile consumers	No. Prepared in lab in HIC.	Drinking water not included as a separate food group	spices not included	1.5-4y/o: 0.21-0.25 (0.23, assumed from 1-4 y/o); 4-18y/o: 0.13-0.15 (0.14 assumed); Adult:0.09-0.1 (0.1 assumed)	no	no	Europe	Microwave-assisted digestion in sealed quartz vessels (HNO3 + HCl); ICP-MS; ISO 17025 accredited; FAPAS and EU-CRL proficiency testing+O24	LOD (mg/kg, ranges by food matrix): Pb 0.001–0.006	Lower bound (ND=0) and upper bound (ND=LOD) concentrations; both reported when they differ; single value reported when all samples >LOD or difference negligible
	2010		Riyadh, Saudi Arabia (Othman, 2010)	Saudi Arabia	Sub-national; Riyadh city markets (local retail); 104 food items × 3 samples = 312 total samples, May 2009; consumption from questionnaire distributed to 300 families in Riyadh, cross-checked against FAO KSA food balance sheet	Adults (assumed 70 kg body weight); no child-specific exposure estimate	No. Prepared in lab in HIC.	Drinking water not analysed as a separate food group	spices not included	adult: 0.351	yes	no	Middle East & North Africa	Wet acid digestion on hot plate at 150 °C (Corning PC-351) with HNO3 + HCl + H2SO4 + HF + HClO4 + H2O2 (matrix-specific combinations); ICP-AES; triplicate analysis per pooled sample; spike recovery 97.55 ± 1.6%	Not reported; detection in µg/g dry weight; all 104 food items returned quantifiable values (range 0.002–0.199 µg/g)	Not explicitly described; all samples reported as detected (no censored values in results table)
	2006		South Korea (Lee et al. 2006)	South Korea	National; Korea Health Industry Development Institute partial TDS; 116 ready-to-eat foods/dishes representing 66.5% of total food intake; 22 food categories; consumption from 1998 NHNS (10,000 individuals)	Whole population ≥1 year; reference body weight 55 kg	No. Prepared in lab in HIC.	Drinking water not analysed as a separate food group.	No standalone spice/herb category analysed. Salt and seasonings added to recipes 'as in regular cooking practices' and included within ready-to-eat dishes; not separately quantified.	1.28	no	no	East Asia	Dry ashing (550°C) + HCl solubilisation; ICP emission spectrometry (ICP-AES, JY 38 S Horiba Jobin Yvon) for As/Pb/Cd	LOD (mg/kg): Pb 0.010	ND assigned LOD value (upper-bound style); intakes also reported 'without LOD values' for comparison
	2006		Beirut, Lebanon (Nasreddine et al., 2006)	Lebanon	Sub-national; Beirut; 9 districts; 1,925 food samples (77 foods × 5 subsamples × 5 market baskets); foods from retail outlets 2003–04; consumption from 2001 QFFQ survey (n=444: 210 men, 234 women, aged 25–54)	Adults 25–54 y (mean body weight 72.8 kg); deterministic approach with mean and maximal exposure estimates	No. Foods cooked in stainless steel only; aluminium, ceramic and enamel storage containers and cooking utensils explicitly excluded per WHO/GEMS-Food protocol; cookware contamination ruled out by design	Drinking water from 9 Beirut districts analysed as its own food group and used for cooking; Pb <LOQ (assigned 3 µg/kg) but contributed 16.2% of total Pb intake due to high consumption volume (~986 g/day)	Salt and spices added to recipes 'as in regular cooking practices' and included within composite dishes; spices not analysed as a separate group; no discussion of adulteration	adult: 0.213 (subtracted contribution from water)	yes	yes	Middle East & North Africa	Closed microwave acid digestion (HNO3 70% + H2O2 50% for fatty samples); ICP-MS; duplicate digestion/measurement in separate batches	LOD (µg/kg): Pb 2; Spiking recoveries: Pb 106±15%	Values <LOQ assigned half the LOQ for calculation purposes; 86% Pb, 65% Cd, 100% Hg samples above LOQ
	2005		Kanpur India (Sharma et al., 2005)	India	Sub-national; Kanpur City (population ~3 million); 4 sampling mandis (markets) in Kalyanpur, Kidwainagar, Nawabganj, Lal Bangla; 3 seasonal samplings	Children 6–11 y (25 kg) and adults >11 y (assumed 60 kg); vegetarian diet; 7 food groups (leafy veg, non-leafy veg, fruits, pulses, cereals, milk, water)	no, raw food	water subtracted	spices not included	Child (6-11 y.o.): 46.4 ug/day for 25 kg child: 1.856 (assumed 1-11) Adult (>11 y.o.): 97.5 ug/day (assume 60kg): 1.625	yes	yes	South Asia	USEPA Method 3052 microwave-assisted digestion (9 mL conc. HNO₃, 180±5 °C for 9.5 min, Milestone); Graphite Furnace AAS; calibration at 25/50/75/100 ppb; replicate RSD <4%	Minimum detection limit 0.8 ppb (based on minimum detectable signal and blank SD); calibration verified every 10 samples (±10% acceptance; actual variation <6%)	Not specified; all reported food groups had detectable Pb levels; Monte Carlo simulation (n=1,000) used to propagate concentration distributions into intake estimates

### Sheet: 7 LMIC
								AALM BLL ug/L
	year	Study reference	TDS intake data (ug Pb / kg bw)	subnational	LMIC	World Bank Region	Dietary lead intake, adult (20) (µg Pb /kg bw/day)	female	male	av	IHME 2021 5-9	ug/day (22.6kg)	BLL IHME 5-9 year olds, for year of publication	BLL JECFA LB	BLL JECFA UB
	2025	Malaysia (Surawi et al., 2025)	Adult (>18 y/o): 2.27 without bevereages	no	yes	East Asia	2.27	49.3	48.96	49.13	16.164	51.302	7.7	25.651	82.0832
	2024	Cuba (González-Pérez de Medina et al., 2024)	118.5 µg/day; aprox: 1.975 Assumed same for children	no	yes	Latin America & Caribbean	1.975	42.91	42.6	42.755	71.1159	44.635	54	22.3175	71.416
	2022	China (Zhao et al., 2022)	Adult male 0.318, minus 10% from water: 0.29	no	yes	East Asia	0.29	6.31	6.26	6.285	38.6346	6.554	30.6	3.277	10.4864
	2021	Brazil (Vasconcelos Neto et al., 2021)	1.53 lower bound estimate average for urban male and female	no	yes	Latin America & Caribbean	1.53	33.24	33	33.12	35.5341	34.578	24.8	17.289	55.3248
	2020	Nigeria (Ingenbleek et al., 2020)	Averaged from Lagos region and Kano region	yes	yes	Sub-Saharan Africa	0.96	20.86	2.71	11.785	59.1669	21.696	45.1	10.848	34.7136
	2020	Iran (Heshmati et al., 2020)	1.116 only from wheat rice and vegetables	yes	yes	Middle East & North Africa	1.116	24.24	24.07	24.155	66.7769	25.2216	35.8	12.6108	40.3546
	2020	Cameroon (Ingenbleek et al., 2020)	Averaged from Duala region and North Region	yes	yes	Sub-Saharan Africa	0.31	6.74	6.69	6.715	73.9177	7.006	99.9	3.503	11.2096
	2020	Mali (Ingenbleek et al., 2020)	Averaged from Bamako region and Sikasso region	yes	yes	Sub-Saharan Africa	0.29	6.31	6.26	6.285	140.564	6.554	83	3.277	10.4864
	2020	Benin (Ingenbleek et al., 2020)	Averaged from Littoral region and Borgou region	yes	yes	Sub-Saharan Africa	0.4	8.7	8.63	8.665	58.0391	9.04	73.2	4.52	14.464
	2019	Argentina (Rossi et al., 2019)	child (6-12): 0.6	yes	yes	Latin America & Caribbean	na	13.04	12.95	12.995	28.9522	13.56	28.2	6.78	21.696
	2014	Bangladesh (Islam et al., 2014)	children (assumed 1-7): 7.00 Adults (assumed >7): 3.08	yes	yes	South Asia	3.08	140.24	141.96	141.1	73.0661	158.2	85.6	79.1	253.12
	2014	Yaoundé, Cameroon (Gimou et al. 2014)	0.569	yes	yes	Sub-Saharan Africa	0.877	12.37	12.28	12.325	73.9177	19.8202	102.9	9.9101	31.7123
	2006	Beirut, Lebanon (Nasreddine et al., 2006)	adult: 0.213 (subtracted contribution from water)	yes	yes	Middle East & North Africa	0.213	4.63	4.6	4.615	19.1041	4.8138	38.3	2.4069	7.70208
	2005	Kanpur India (Sharma et al., 2005)	Child (6-11 y.o.): 46.4 ug/day for 25 kg child: 1.856 (assumed 1-11) Adult (>11 y.o.): 97.5 ug/day (assume 60kg): 1.625	yes	yes	South Asia	1.625	40.32	40.03	40.175	63.5267	41.9456	77.7	20.9728	67.113
		Mean

### Sheet: 7 HIC
								AALM BLL ug/L
	year	Study reference	TDS intake data (ug Pb / kg bw)	subnational	LMIC	World Bank Region	Dietary lead intake, adult (20) (µg Pb /kg bw/day)	female	male	av	IHME 2021 5-9	ug/day (22.6kg)	BLL IHME 5-9 year olds, for year of publication	AALM vs year of study IHME	JECFA LB	JECFA LB / IHME	JECFA UB	JECFA UB / IHME
	2025	EU (Gergelová et al., 2025)	Mean UB+LB minus 6% from water 1-2: 0.90 3-9: 0.76 10-17: 0.41 18-64: 0.31	no	no	Europe	0.31	23.97	23.8	23.885	20	17.176	22.6	1.05686	8.588	0.38	27.4816	1.216
	2022	Japan (Watanabe et al. 2022)	adult 0.17	no	no	East Asia	0.17	3.7	3.67	3.685	15.4755	3.842	15.2	0.242434	1.921	0.126382	6.1472	0.404421
	2020	Italy (Malavolti et al., 2020)	0.155	yes	no	Europe	0.155	3.37	3.35	3.36	11.8369	3.503	11.9	0.282353	1.7515	0.147185	5.6048	0.470992
	2019	US (Spungen, 2019)	Mean LB&UB 1-3: 0.155 4-6: 0.115 (assumed 4-7)	no	no	North America	na	3.02	3	3.01	11.5525	2.599	10.8	0.278704	1.2995	0.120324	4.1584	0.385037
	2018	New Zealand (Pearson et al., 2018)	Child (1-3): 1.44 per week child(5-6): 1.13 per week (assumed 4-6) teenagers (11-14 M&F averaged): 0.62 per week (assumed 7-14) young adult (19-24): 0.61 per week (assumed 15-24) adult (>25 M&F av): 0.54 per week	no	no	Pacific	0.0871429	5.37	5.33	5.35	21.8933	2.00171	21.3	0.928873	7.006	0.32892	22.4192	1.05254
	2016	Ireland (FSAI, 2016)	Mean UB&LB 5-12: 0.105 (assumed 1-12) >12: 0.08	no	no	Europe	0.04	2.29	2.27	2.28	13.2908	2.373	16.6	0.137349	1.1865	0.0714759	3.7968	0.228723
	2014	Germany (Schneider et al., 2014)	average consumer 0.52 minus 0.006 ug/kgbw/day from water: 0.514	no	no	Europe	0.514	11.17	11.09	11.13	14.4661	11.6164	13.4	0.830597	5.8082	0.433448	18.5862	1.38703
	2012	France (Arnich et al. 2012)	3-17 y/o: 0.24 (0.03 subtracted for water, assumed 1-17 y/o) 17-20 y/o: 0.18 (0.02 subtracted for water)	no	no	Europe	0.18	5.22	5.18	5.2	14.4328	5.424	15.8	0.329114	2.712	0.171646	8.6784	0.549266
	2010	UK (Rose et al. 2010)	1.5-4y/o: 0.21-0.25 (0.23, assumed from 1-4 y/o); 4-18y/o: 0.13-0.15 (0.14 assumed); Adult:0.09-0.1 (0.1 assumed)	no	no	Europe	0.1	3.44	3.42	3.43	12.9382	3.164	14	0.245	1.582	0.113	5.0624	0.3616
	2010	Riyadh, Saudi Arabia (Othman, 2010)	adult: 0.351	yes	no	Middle East & North Africa	0.351	7.63	7.58	7.605	26.8176	7.9326	33.6	0.226339	3.9663	0.118045	12.6922	0.377743
	2006	South Korea (Lee et al. 2006)	1.28	no	no	East Asia	1.28	27.81	27.61	27.71	14.0938	28.928	26	1.06577	14.464	0.556308	46.2848	1.78018
		Mean

### Sheet: 22 LMIC
								AALM BLL ug/L
	year	Study reference	TDS intake data (ug Pb / kg bw)	subnational	LMIC	World Bank Region	Dietary lead intake, adult (20) (µg Pb /kg bw/day)	female	Male	Av	IHME 2021 20-24	ug/day 60kg, 22 y.o.	FDA 0.4 BLL ug/L	IHME year of publication	JECFA LB	JECFA UB	population
	2025	Malaysia (Surawi et al., 2025)	Adult (>18 y/o): 2.27 without bevereages	no	yes	East Asia	2.27	118.6	96.45	107.525	12.5839	136.2	54.48	9.51	31.326	95.34
	2024	Cuba (González-Pérez de Medina et al., 2024)	118.5 µg/day; aprox: 1.975 Assumed same for children	no	yes	Latin America & Caribbean	1.975	105.18	84.34	94.76	57.4024	118.5	47.4	66.5	27.255	82.95
	2022	China (Zhao et al., 2022)	Adult male 0.318, minus 10% from water: 0.29	no	yes	East Asia	0.29	15.95	12.29	14.12	30.8818	17.4	6.96	37.2	4.002	12.18
	2021	Brazil (Vasconcelos Neto et al., 2021)	1.53 lower bound estimate average for urban male and female	no	yes	Latin America & Caribbean	1.53	83.96	65.34	74.65	25.0535	91.8	36.72	30.3	21.114	64.26
	2020	Nigeria (Ingenbleek et al., 2020)	Averaged from Lagos region and Kano region	yes	yes	Sub-Saharan Africa	0.96	52.8	41	46.9	38.5756	57.6	23.04	55.8	13.248	40.32
	2020	Mali (Ingenbleek et al., 2020)	Averaged from Bamako region and Sikasso region	yes	yes	Sub-Saharan Africa	0.29	15.95	12.39	14.17	96.7977	17.4	6.96	99.5	4.002	12.18
	2020	Iran (Heshmati et al., 2020)	1.116 only from wheat rice and vegetables	yes	yes	Middle East & North Africa	1.116	61.37	47.66	54.515	46.5935	66.96	26.784	50.9	15.4008	46.872
	2020	Cameroon (Ingenbleek et al., 2020)	Averaged from Duala region and North Region	yes	yes	Sub-Saharan Africa	0.31	17.05	13.24	15.145	58.3977	18.6	7.44	123.1	4.278	13.02
	2020	Benin (Ingenbleek et al., 2020)	Averaged from Littoral region and Borgou region	yes	yes	Sub-Saharan Africa	0.4	22	17.08	19.54	47.4674	24	9.6	89.6	5.52	16.8
	2014	Yaoundé, Cameroon (Gimou et al. 2014)	0.569	yes	yes	Sub-Saharan Africa	0.877	31.39	24.3	27.845	58.3977	52.62	21.048	126.8	12.1026	36.834
	2014	Bangladesh (Islam et al., 2014)	children (assumed 1-7): 7.00 Adults (assumed >7): 3.08	yes	yes	South Asia	3.08	155.48	128.13	141.805	56.5695	184.8	73.92	107.7	42.504	129.36
	2006	Beirut, Lebanon (Nasreddine et al., 2006)	adult: 0.213 (subtracted contribution from water)	yes	yes	Middle East & North Africa	0.213	11.71	9.1	10.405	19.365	12.78	5.112	47	2.9394	8.946
	2005	Kanpur India (Sharma et al., 2005)	Child (6-11 y.o.): 46.4 ug/day for 25 kg child: 1.856 (assumed 1-11) Adult (>11 y.o.): 97.5 ug/day (assume 60kg): 1.625	yes	yes	South Asia	1.625	89.21	69.94	79.575	51.2637	97.5	39	77.7	22.425	68.25

### Sheet: 22 HIC
								AALM BLL ug/L
	year	Study reference	TDS intake data (ug Pb / kg bw)	subnational	LMIC	World Bank Region	Dietary lead intake, adult (20) (µg Pb /kg bw/day)	female	Male	Av	IHME 2021 20-24	ug/day 60kg, 22 y.o.	FDA 0.4 BLL ug/L	IHME year of publication	AALM vs IHME year of pub%	FDA vs IHME	JECFA LB	JECFA LB / IHME	JECFA UB	JECFA UB / IHME	population 22-24
	2025	EU (Gergelová et al., 2025)	Mean UB+LB minus 6% from water 1-2: 0.90 3-9: 0.76 10-17: 0.41 18-64: 0.31	no	no	Europe	0.31	21.5	16.7	19.1	20	18.6	7.44	28.3	0.674912	0.262898	4.278	0.151166	13.02	0.460071	14410000
	2022	Japan (Watanabe et al. 2022)	adult 0.17	no	no	East Asia	0.17	9.35	7.26	8.305	14.6637	10.2	4.08	18.5	0.448919	0.220541	2.346	0.126811	7.14	0.385946	5.92972e+06
	2020	Italy (Malavolti et al., 2020)	0.155	yes	no	Europe	0.155	8.53	3.23	5.88	9.74096	9.3	3.72	14.6	0.40274	0.254795	2.139	0.146507	6.51	0.44589	2.93721e+06
	2018	New Zealand (Pearson et al., 2018)	Child (1-3): 1.44 per week child(5-6): 1.13 (assumed 4-6) teenagers (11-14 M&F averaged): 0.62 (assumed 7-14) young adult (19-24): 0.61 (assumed 15-24) adult (>25 M&F av): 0.54	no	no	Pacific	0.0871429	4.85	3.77	4.31	14.3409	5.22857	2.09143	26.3	0	0.079522	1.20257	0.0457251	3.66	0.139163	321526
	2016	Ireland (FSAI, 2016)	Mean UB&LB 5-12: 0.105 (assumed 1-12) >12: 0.08	no	no	Europe	0.08	4.5	3.5	4	12.089	4.8	1.92	20.3	0.197044	0.0945813	1.104	0.0543842	3.36	0.165517	321821
	2014	Germany (Schneider et al., 2014)	average consumer 0.52 minus 0.006 ug/kgbw/day from water: 0.514	no	no	Europe	0.514	28.27	21.95	25.11	10.173	30.84	12.336	18.1	1.38729	0.681547	7.0932	0.39189	21.588	1.19271	4.49353e+06
	2012	France (Arnich et al. 2012)	3-17 y/o: 0.24 (0.03 subtracted for water, assumed 1-17 y/o) 17-20 y/o: 0.18 (0.02 subtracted for water)	no	no	Europe	0.18	10.67	8.29	9.48	14.9672	10.8	4.32	19.1	0.496335	0.226178	2.484	0.130052	7.56	0.395812	4.06437e+06
	2010	UK (Rose et al. 2010)	1.5-4y/o: 0.21-0.25 (0.23, assumed from 1-4 y/o); 4-18y/o: 0.13-0.15 (0.14 assumed); Adult:0.09-0.1 (0.1 assumed)	no	no	Europe	0.1	6.14	4.77	5.455	10.9097	6	2.4	17.4	0.313506	0.137931	1.38	0.0793103	4.2	0.241379	4.10569e+06
	2010	Riyadh, Saudi Arabia (Othman, 2010)	adult: 0.351	yes	no	Middle East & North Africa	0.351	19.3	14.99	17.145	16.4796	21.06	8.424	41.6	0.412139	0.2025	4.8438	0.116437	14.742	0.354375	2.57284e+06
	2006	South Korea (Lee et al. 2006)	1.28	no	no	East Asia	1.28	70.39	54.66	62.525	14.5103	76.8	30.72	31.6	1.97864	0.972152	17.664	0.558987	53.76	1.70127	2.75966e+06
																					4.19164e+07

### Sheet: age, Pb intake
			Age		0	1	2	3	4	5	6	7	8	9	10	11	12	13	14	15	16	17	18	19	20	21	22	23	24	25	26	27	28	29	30
	kg		kg BW		3.3	9.3	11.8	14.1	16.2	18.3	20.3	22.6	25.2	28.2	31.5	34.4	37.2	40.1	42.9	45.8	48.6	51.5	54.3	57.2	60	60	60	60	60	60	60	60	60	60	60
			µg/kg b.w/day	µg/kg b.w/day	ug/day
	Column1	Column2	Column3	Column4	Column5	Column6	Column7	Column8	Column9	Column10	Column11	Column12	Column13	Column14	Column15	Column16	Column17	Column18	Column19	Column20	Column21	Column22	Column23	Column24	Column25	Column26	Column27	Column28	Column29	Column30	Column31	Column32	Column33	Column34	Column35
	Brazil (Neto et al. 2025)	1.5 (averaged for male and female)	1.53	1.53	0	14.229	18.054	21.573	24.786	27.999	31.059	34.578	38.556	43.146	48.195	52.632	56.916	61.353	65.637	70.074	74.358	78.795	83.079	87.516	91.8	91.8	91.8	91.8	91.8	91.8	91.8	91.8	91.8	91.8	91.8
	Malaysia (Surawi et al., 2025)	Adult (>18 y/o): 3.45	3.45	2.27	0	21.111	26.786	32.007	36.774	41.541	46.081	51.302	57.204	64.014	71.505	78.088	84.444	91.027	97.383	103.966	110.322	116.905	123.261	129.844	136.2	136.2	136.2	136.2	136.2	136.2	136.2	136.2	136.2	136.2	136.2
	Cuba (González-Pérez de Medina et al., 2024)	118.5 µg/day; aprox: 1.975 Assumed same for children	1.975	1.975	0	18.3675	23.305	27.8475	31.995	36.1425	40.0925	44.635	49.77	55.695	62.2125	67.94	73.47	79.1975	84.7275	90.455	95.985	101.713	107.242	112.97	118.5	118.5	118.5	118.5	118.5	118.5	118.5	118.5	118.5	118.5	118.5
	China (Zhao et al., 2022)	Adult male 0.318	0..318	0.29	0	2.697	3.422	4.089	4.698	5.307	5.887	6.554	7.308	8.178	9.135	9.976	10.788	11.629	12.441	13.282	14.094	14.935	15.747	16.588	17.4	17.4	17.4	17.4	17.4	17.4	17.4	17.4	17.4	17.4	17.4
	Japan (Watanabe et al. 2022)			0.17	0	1.581	2.006	2.397	2.754	3.111	3.451	3.842	4.284	4.794	5.355	5.848	6.324	6.817	7.293	7.786	8.262	8.755	9.231	9.724	10.2	10.2	10.2	10.2	10.2	10.2	10.2	10.2	10.2	10.2	10.2
	Benin (Ingenbleek et al., 2020)	Averaged from Littoral region and Borgou region		0.4	0	3.72	4.72	5.64	6.48	7.32	8.12	9.04	10.08	11.28	12.6	13.76	14.88	16.04	17.16	18.32	19.44	20.6	21.72	22.88	24	24	24	24	24	24	24	24	24	24	24
	Cameroon (Ingenbleek et al., 2020)	Averaged from Duala region and North Region		0.31	0	2.883	3.658	4.371	5.022	5.673	6.293	7.006	7.812	8.742	9.765	10.664	11.532	12.431	13.299	14.198	15.066	15.965	16.833	17.732	18.6	18.6	18.6	18.6	18.6	18.6	18.6	18.6	18.6	18.6	18.6
	Italy (Malavolti et al., 2020)			0.155	0	1.4415	1.829	2.1855	2.511	2.8365	3.1465	3.503	3.906	4.371	4.8825	5.332	5.766	6.2155	6.6495	7.099	7.533	7.9825	8.4165	8.866	9.3	9.3	9.3	9.3	9.3	9.3	9.3	9.3	9.3	9.3	9.3
	Mali (Ingenbleek et al., 2020)	Averaged from Bamako region and Sikasso region		0.29	0	2.697	3.422	4.089	4.698	5.307	5.887	6.554	7.308	8.178	9.135	9.976	10.788	11.629	12.441	13.282	14.094	14.935	15.747	16.588	17.4	17.4	17.4	17.4	17.4	17.4	17.4	17.4	17.4	17.4	17.4
	Nigeria (Ingenbleek et al., 2020)	Averaged from Lagos region and Kano region		0.96	0	8.928	11.328	13.536	15.552	17.568	19.488	21.696	24.192	27.072	30.24	33.024	35.712	38.496	41.184	43.968	46.656	49.44	52.128	54.912	57.6	57.6	57.6	57.6	57.6	57.6	57.6	57.6	57.6	57.6	57.6
	Iran (Heshmati et al., 2020)	1.116 only from wheat rice and vegetables	1.116	1.116	0	10.3788	13.1688	15.7356	18.0792	20.4228	22.6548	25.2216	28.1232	31.4712	35.154	38.3904	41.5152	44.7516	47.8764	51.1128	54.2376	57.474	60.5988	63.8352	66.96	66.96	66.96	66.96	66.96	66.96	66.96	66.96	66.96	66.96	66.96
	Brazil (Nogueira Bezerra, de Moura Souza, et al., 2013; Vasconcelos Neto et al., 2019)			1.54	0	14.322	18.172	21.714	24.948	28.182	31.262	34.804	38.808	43.428	48.51	52.976	57.288	61.754	66.066	70.532	74.844	79.31	83.622	88.088	92.4	92.4	92.4	92.4	92.4	92.4	92.4	92.4	92.4	92.4	92.4
	US (Spungen, 2019)	Mean LB&UB 1-3: 0.155 4-6: 0.115 (assumed 4-7)			0	1.4415	1.829	2.1855	1.863	2.1045	2.3345	2.599
	Bangladesh (Islam et al., 2014)	children (assumed 01-7): 7.00 Adults (assumed >7): 3.08			0	65.1	82.6	98.7	113.4	128.1	142.1	158.2	77.616	86.856	97.02	105.952	114.576	123.508	132.132	141.064	149.688	158.62	167.244	176.176	184.8	184.8	184.8	184.8	184.8	184.8	184.8	184.8	184.8	184.8	184.8
	Cameroon (Gimou et al. 2014)	"National diet data, 1,773 food samples, 2006-2010. 0.963 minus 0.086 ug/kgbw /day from ""beverages"" because it's unclear if this includes water "		0.569	0	5.2917	6.7142	8.0229	9.2178	10.4127	11.5507	12.8594	14.3388	16.0458	17.9235	19.5736	21.1668	22.8169	24.4101	26.0602	27.6534	29.3035	30.8967	32.5468	34.14	34.14	34.14	34.14	34.14	34.14	34.14	34.14	34.14	34.14	34.14
	China (Yingliang et al, 2014)			1.232	0	11.4576	14.5376	17.3712	19.9584	22.5456	25.0096	27.8432	31.0464	34.7424	38.808	42.3808	45.8304	49.4032	52.8528	56.4256	59.8752	63.448	66.8976	70.4704	73.92	73.92	73.92	73.92	73.92	73.92	73.92	73.92	73.92	73.92	73.92
	Germany (Schneider et al., 2014)	average consumer 0.52 minus 0.006 ug/kgbw/day from water: 0.514		0.514	0	4.7802	6.0652	7.2474	8.3268	9.4062	10.4342	11.6164	12.9528	14.4948	16.191	17.6816	19.1208	20.6114	22.0506	23.5412	24.9804	26.471	27.9102	29.4008	30.84	30.84	30.84	30.84	30.84	30.84	30.84	30.84	30.84	30.84	30.84
	Hanoi, Viet nam (Marcussen et al., 2013)			0.534	0	4.9662	6.3012	7.5294	8.6508	9.7722	10.8402	12.0684	13.4568	15.0588	16.821	18.3696	19.8648	21.4134	22.9086	24.4572	25.9524	27.501	28.9962	30.5448	32.04	32.04	32.04	32.04	32.04	32.04	32.04	32.04	32.04	32.04	32.04
	France (Arnich et al. 2012)	3-17 y/o: 0.24 (0.03 subtracted for water, assumed 1-17 y/o) >17 y/o: 0.18 (0.02 subtracted for water)			0	2.232	2.832	3.384	3.888	4.392	4.872	5.424	6.048	6.768	7.56	8.256	8.928	9.624	10.296	10.992	11.664	12.36	9.774	10.296	10.8	10.8	10.8	10.8	10.8	10.8	10.8	10.8	10.8	10.8	10.8
	EU (EFSA Panel on Contaminants in the Food Chain (CONTAM), 2010)	0-1y/o: 0.21 1-14 y/o: 0.8 15-20 y/o: 0.36 (lower bound average consumer)			0	7.44	9.44	11.28	12.96	14.64	16.24	18.08	20.16	22.56	25.2	27.52	29.76	32.08	34.32	16.488	17.496	18.54	19.548	20.592	21.6	21.6	21.6	21.6	21.6	21.6	21.6	21.6	21.6	21.6	21.6
	UK (Rose et al. 2010)	1.5-4y/o: 0.21-0.25 (0.23, assumed from 0-4 y/o); 4-18y/o: 0.13-0.15 (0.14); Adult:0.09-0.1 (0.1)			0	2.139	2.714	3.243	3.726	2.562	2.842	3.164	3.528	3.948	4.41	4.816	5.208	5.614	6.006	6.412	6.804	7.21	7.602	5.72	6	6	6	6	6	6	6	6	6	6	6
	South Korea (Lee et al. 2006)			1.28	0	11.904	15.104	18.048	20.736	23.424	25.984	28.928	32.256	36.096	40.32	44.032	47.616	51.328	54.912	58.624	62.208	65.92	69.504	73.216	76.8	76.8	76.8	76.8	76.8	76.8	76.8	76.8	76.8	76.8	76.8
	Kanpur India (Sharma et al., 2005)	Child (6-11 y.o.): 46.4 ug/day for 25 kg child: 1.856 (assumed 1-11) Adult (>11 y.o.): 97.5 ug/day (assume 60kg): 1.625			0	17.2608	21.9008	26.1696	30.0672	33.9648	37.6768	41.9456	46.7712	52.3392	58.464	63.8464	60.45	65.1625	69.7125	74.425	78.975	83.6875	88.2375	92.95	97.5	97.5	97.5	97.5	97.5	97.5	97.5	97.5	97.5	97.5	97.5
	France (Leblanc et al., 2005)	Child (3-14 y/o) (assumed 1-14): 0.389. Adult (.15 y/o): 0.257. Water subtracted (6% of intake for children, 5% for adult)			0	3.6177	4.5902	5.4849	6.3018	7.1187	7.8967	8.7914	9.8028	10.9698	12.2535	13.3816	14.4708	15.5989	16.6881	11.7706	12.4902	13.2355	13.9551	14.7004	15.42	15.42	15.42	15.42	15.42	15.42	15.42	15.42	15.42	15.42	15.42
	Santiago, Chile (Muñoz et al., 2005)	206 µg/day; aprox: 3.43 Assumed same for children		3.43	0	31.899	40.474	48.363	55.566	62.769	69.629	77.518	86.436	96.726	108.045	117.992	127.596	137.543	147.147	157.094	166.698	176.645	186.249	196.196	205.8	205.8	205.8	205.8	205.8	205.8	205.8	205.8	205.8	205.8	205.8
	EU (Gergelová et al., 2025)	Mean UB+LB minus 6% from water 1-2: 0.90 3-9: 0.76 10-17: 0.41 18-64: 0.31			0	8.37	10.62	10.716	12.312	13.908	15.428	17.176	19.152	21.432	12.915	14.104	15.252	16.441	17.589	18.778	19.926	21.115	11.403	12.012	12.6	12.6	12.6	12.6	12.6	12.6	12.6	12.6	12.6	12.6	12.6
	EU (Gergelová et al., 2025)	Mean UB+LB minus 6% from water 1-2: 0.90 3-9: 0.76 10-17: 0.41 18-64: 0.31			0	12.183	15.458	15.369	17.658	19.947	22.127	24.634	27.468	30.738	18.585	20.296	21.948	23.659	25.311	27.022	28.674	30.385	16.833	17.732	18.6	18.6	18.6	18.6	18.6	18.6	18.6	18.6	18.6	18.6	18.6
	Algeria (Cherfi et al., 2014)			15.659	0	145.629	184.776	220.792	253.676	286.56	317.878	353.893	394.607	441.584	493.259	538.67	582.515	627.926	671.771	717.182	761.027	806.439	850.284	895.695	939.54	939.54	939.54	939.54	939.54	939.54	939.54	939.54	939.54	939.54	939.54
	New Zealand (Pearson et al., 2018)	Child (1-3): 1.44 per week child(5-6): 1.13 (assumed 4-6) teenagers (11-14 M&F averaged): 0.62 (assumed 7-14) young adult (19-24): 0.61 (assumed 15-24) adult (>25 M&F av): 0.54			0	1.91314	2.42743	2.90057	2.61514	2.95414	3.277	2.00171	2.232	2.49771	2.79	3.04686	3.29486	3.55171	3.79971	3.99114	4.23514	4.48786	4.73186	4.98457	5.22857	5.22857	5.22857	5.22857	5.22857	4.62857	4.62857	4.62857	4.62857	4.62857	4.62857
	Ireland (FSAI, 2016)	Mean UB&LB 5-12: 0.105 (assumed 1-12) >12: 0.08			0	0.9765	1.239	1.4805	1.701	1.9215	2.1315	2.373	2.646	2.961	3.3075	3.612	3.906	3.208	3.432	3.664	3.888	4.12	4.344	4.576	4.8	4.8	4.8	4.8	4.8	4.8	4.8	4.8	4.8	4.8	4.8
	Argentina (Rossi et al., 2019)	child (6-12): 0.6 (assumed 1-12)			0	5.58	7.08	8.46	9.72	10.98	12.18	13.56	15.12	16.92	18.9	20.64	22.32
	Beirut, Lebanon (Nasreddine et al., 2006)	adult: 0.213		0.213	0	1.9809	2.5134	3.0033	3.4506	3.8979	4.3239	4.8138	5.3676	6.0066	6.7095	7.3272	7.9236	8.5413	9.1377	9.7554	10.3518	10.9695	11.5659	12.1836	12.78	12.78	12.78	12.78	12.78	12.78	12.78	12.78	12.78	12.78	12.78
	Riyadh, Saudi Arabia (Othman, 2010)	adult: 0.351		0.351	0	3.2643	4.1418	4.9491	5.6862	6.4233	7.1253	7.9326	8.8452	9.8982	11.0565	12.0744	13.0572	14.0751	15.0579	16.0758	17.0586	18.0765	19.0593	20.0772	21.06	21.06	21.06	21.06	21.06	21.06	21.06	21.06	21.06	21.06	21.06
	EU 25 LB	Lower bound estimates (minus 6% from water) 1-2: 0.57 3-9: 0.49 10-17: 0.27 18+: 0.20			0	5.301	6.726	6.909	7.938	8.967	9.947	11.074	12.348	13.818	8.505	9.288	10.044	10.827	11.583	12.366	13.122	13.905	10.86	11.44	12	12	12	12	12	12	12	12	12	12	12
				0.644	0	5.9892	7.5992	9.0804	10.4328	11.7852	13.0732	14.5544	16.2288	18.1608	20.286	22.1536	23.9568	25.8244	27.6276	29.4952	31.2984	33.166	34.9692	36.8368	38.64	38.64	38.64	38.64	38.64	38.64	38.64	38.64	38.64	38.64	38.64
			ref	1.05	0	9.765	12.39	14.805	17.01	19.215	21.315	23.73	26.46	29.61	33.075	36.12	39.06	42.105	45.045	48.09	51.03	54.075	57.015	60.06	63	63	63	63	63	63	63	63	63	63	63
			FDA 25 ug/kg/week	3.57143	0	33.2143	42.1429	50.3571	57.8571	65.3571	72.5	80.7143	90	100.714	112.5	122.857	132.857	143.214	153.214	163.571	173.571	183.929	193.929	204.286	214.286	214.286	214.286	214.286	214.286	214.286	214.286	214.286	214.286	214.286	214.286
			2.2 ug.day		0	2.2	2.2	2.2	2.2	2.2	2.2	2.2	2.2	2.2	2.2	2.2	2.2	2.2	2.2	2.2	2.2	2.2	2.2	2.2	2.2	2.2	2.2	2.2	2.2	2.2	2.2	2.2	2.2	2.2	2.2
			8.8 ug/day		0	8.8	8.8	8.8	8.8	8.8	8.8	8.8	8.8	8.8	8.8	8.8	8.8	8.8	8.8	8.8	8.8	8.8	8.8	8.8	8.8	8.8	8.8	8.8	8.8	8.8	8.8	8.8	8.8	8.8	8.8
